# Multi-population Genome-Wide Association Study Identifies Multiple Novel Loci associated with Asymptomatic Intracranial Large Artery Stenosis

**DOI:** 10.1101/2025.05.06.25327093

**Authors:** Minghua Liu, Farid Khasiyev, Antonio Spagnolo-Allende, Danurys L Sanchez, Howard Andrews, Qiong Yang, Alexa Beiser, Ye Qiao, Jose Rafael Romero, Tatjana Rundek, Adam M Brickman, Jennifer J Manly, Mitchell SV Elkind, Sudha Seshadri, Christopher Chen, Oscar H Del Brutto, Saima Hilal, Bruce A Wasserman, Giuseppe Tosto, Myriam Fornage, Jose Gutierrez

## Abstract

**Background:** Intracranial large artery stenosis (ILAS) is one of the most common causes of stroke worldwide and is associated with the risk for future vascular events. Asymptomatic ILAS is a frequent finding on neuroimaging and shares many risk factors with atherosclerotic vascular disease. Whether asymptomatic ILAS is driven by genetic variants is not well-understood.

**Methods and Results:** This study included 4960 participants from seven geographically diverse population-based cohorts (34% Whites, 16% African Americans, 22% Hispanics, 24% Asians, 5% native Ecuadorians). We defined asymptomatic ILAS as luminal stenosis > 50% in any large brain artery using time-of-flight magnetic resonance angiography (MRA). A genome-wide association study revealed one variant in *RP11-552D8.1* (rs75615271; OR, 1.22 [1.11-1.33]; *P*=4.85×10^−8^) associated with global ILAS at genome-wide significance (*P*<5×10^−8^). Gene-based association analysis identified a gene-set enriched in chr1q32 region, including *NEK2*, *LPGAT1*, *INTS7*, *DTL*, and *TMEM206*, in global ILAS (*P*=1.34 ×10^−7^) and anterior ILAS (*P*=1.77 ×10^−8^).

**Conclusion:** This study reveals one variant rs75615271 associated with asymptomatic ILAS in a multi-population. Further functional studies may help elucidate the role that this variant plays in the pathophysiology of asymptomatic ILAS.
