## Supplemental Tables and Figures for "Multi-population Genome-Wide Association Study Identifies Multiple Novel Loci associated with Asymptomatic Intracranial Large Artery Stenosis": Supp_Tables_04092025.xlsx

### Sheet: Table 1 Genotype method
Cohort	Platform	Imputation reference	Imputation Software	QC criteria	Race/Ethnicity	Number of post-QC SNPs	Sample size
ARIC	Affymetrix 6.0 array	1000 Genomes Phase 3	MaCH v1.0.16 1	Excluded if SNPs were with	White	9325362	1163
				(1) imputation quality < 0.3, (2) population-specific MAF<0.5%, (3) missing rate > 20%, (4) population-specific HWE p-value <5E-08	African	14165061	402
NOMAS	Affymetrix 6.0 array	1000 Genomes Phase 3	Michigan Imputation Server	Excluded if SNPs were with	White	6034689	151
				(1) imputation quality < 0.3,	African	9379418	181
				(2) population-specific MAF<0.5%, (3) missing rate > 20%, (4) population-specific HWE p-value <5E-08	Hispanic	12074793	760
WHICAP	Illumina Omni Express	1000 Genomes Phase 3	Michigan Imputation Server	Excluded if SNPs were with	White	7354750	156
				(1) imputation quality < 0.3,	Hispanic	5623875	292
				(2) population-specific MAF<0.5%, (3) missing rate > 20%, (4) population-specific HWE p-value <5E-08	African	7196143	212
EDIS	OmniExpress	1000 Genomes Phase 3	Michigan Imputation Server	Excluded if SNPs were with	Asian/Chinese	4840090	74
	Illumina Human610-Quad v1.0			(1) imputation quality < 0.3,	Asian/Malay	6379450	231
				(2) population-specific MAF<0.5%, (3) missing rate > 20%, (4) population-specific HWE p-value <5E-08	Asian/Indian	6879279	211
					Asian/Chinese	5591186	131
MCS	Human610-Quad v1.0	1000 Genomes Phase 3	Michigan Imputation Server	Excluded if SNPs were with (1) imputation quality < 0.3, (2) MAF < 1%, (3) SNP missing rate of > 5%, (4) HWE p-value < 1E−5	Asian	7835581	350
FHS	Affymetrix GeneChip Human Mapping 500K Array	1000 Genomes Phase 3	Michigan Imputation Server	Excluded if SNPs were with (1) imputation quality < 0.3, (2) MAF < 1%, (3) SNP missing rate of > 5%, (4) HWE p-value < 1E−5	White	7032734	206
TAP	Illumina Infinium Global Screening Array	1000 Genomes Phase 3	Michigan Imputation Server	Excluded if SNPs were with (1) imputation quality < 0.3, (2) MAF < 1%, (3) SNP missing rate of > 5%, (4) HWE p-value < 1E−5	native Ecuadorian	60423489	229

### Sheet: Table 2 Genomic risk loci
Asymptomatic ILAS	Race/Ethnicity	uniqID	rsID	chr	pos	P-value	start	end	nSNPs	nGWASSNPs	LeadSNPs
Global ILAS	Asian	20:9496426:C:T	rs968746	20	9496426	2.417e-06	9495893	9497388	6	4	rs968746
		1:247411647:G:T	rs4925599	1	247411647	4.44e-06	247345917	247414184	25	21	rs4925599
		18:66800750:A:C	rs11876085	18	66800750	5.805e-06	66799522	66872376	46	23	rs11876085
		12:46558505:A:G	rs76364221	12	46558505	5.813e-06	46558505	46575212	12	11	rs76364221
		9:117779933:A:G	rs1107373	9	117779933	6.077e-06	117751528	117821746	14	13	rs1107373
		1:56770155:A:T	rs10789018	1	56770155	7.81e-06	56751640	56770155	13	13	rs10789018
		6:9272898:A:T	rs1022540	6	9272898	8.834e-06	9272898	9272898	1	1	rs1022540
		1:14694542:C:T	rs10927415	1	14694542	9.401e-06	14687108	14703854	10	9	rs10927415
	African American	13:71328336:C:T	rs9646067	13	71328336	6.504e-06	71322026	71364198	4	2	rs9646067
		20:17821978:C:T	rs115914383	20	17821978	3.184e-06	17821978	17827980	5	1	rs115914383
	White	1:27982369:A:G	rs4430355	1	27982369	8.111e-06	27982369	27983968	4	1	rs4430355
		4:32873617:G:T	rs7691987	4	32873617	2.867e-06	32864978	32955410	46	17	rs7691987
		7:104420222:C:T	rs4130477	7	104420222	2.116e-06	104415434	104420222	3	2	rs4130477
	Hispanic	4:101378195:A:G	rs111374618	4	101378195	4.016e-06	101258565	101462727	82	59	rs111374618
		7:12068003:C:T	rs115393312	7	12068003	5.293e-06	12057758	12104897	7	4	rs115393312
		9:15510478:A:G	rs7034812	9	15510478	7.456e-06	15387709	15540311	87	47	rs7034812
		11:33068154:C:G	rs186955150	11	33068154	7.182e-06	33068154	33306980	3	3	rs186955150
		12:23515358:A:G	rs147239136	12	23515358	4.942e-06	22673104	24474808	98	11	rs147239136
		13:20826729:A:T	rs150788037	13	20826729	7.019e-06	20807141	20826729	3	1	rs150788037
		13:25263150:C:G	rs61948078	13	25263150	2.471e-06	25222465	25575917	9	4	rs61948078
		14:79261008:C:T	rs58586783	14	79261008	6.433e-06	79261008	79299269	11	4	rs58586783
		15:62672178:A:G	rs17205722	15	62672178	4.722e-06	62672178	62672178	1	1	rs17205722
		15:86599160:G:T	rs11636582	15	86599160	1.173e-06	86599160	86599160	1	1	rs11636582
		15:99303724:A:G	rs2175796	15	99303724	3.896e-06	99299706	99320321	25	17	rs2175796
		16:74877180:A:G	rs78128043	16	74877180	8.198e-06	74877180	74877180	1	1	rs78128043
		16:87383611:C:T	rs76390295	16	87383611	2.14e-06	87364378	87383618	9	6	rs76390295
		17:33029614:C:T	rs79942591	17	33029614	2.452e-06	33009415	33065779	4	2	rs79942591
		18:70603732:G:T	rs79431160	18	70603732	6.203e-06	70603732	70603732	1	1	rs79431160
		19:16092638:A:C	rs62116767	19	16092638	1.97e-06	16089839	16095361	3	2	rs62116767
		22:48635500:C:T	rs73477778	22	48635500	7.204e-06	48635500	48635500	1	1	rs73477778
Anterior ILAS	Asian	1:53902166:A:T	rs1288594	1	53902166	7.591e-06	53884457	53910631	25	25	rs1288594
		1:245437765:A:G	rs12562285	1	245437765	2.44e-06	245437765	245437765	1	1	rs12562285
		2:29257101:A:C	rs13418915	2	29257101	6.358e-06	29257101	29283421	26	24	rs13418915
		6:9291564:A:G	rs998645	6	9291564	3.789e-06	9290749	9298975	6	5	rs998645
		6:70161037:A:G	rs9342752	6	70161037	6.512e-06	70104848	70353832	245	217	rs9342752
		12:46558505:A:G	rs76364221	12	46558505	3.084e-06	46558505	46575212	12	11	rs76364221
		14:34531884:C:T	rs79269585	14	34531884	1.616e-06	34531884	34542948	5	3	rs79269585
		16:11911968:A:G	rs2110618	16	11911968	7.903e-06	11890634	11911968	9	8	rs2110618
		18:66827755:C:T	rs11661031	18	66827755	9.512e-06	66799522	66876036	39	27	rs11661031
	African American	1:1403772:A:G	rs144333159	1	1403772	5.586e-06	1403772	1403772	1	1	rs144333159
		1:90571715:C:T	rs2813763	1	90571715	4.166e-06	90538096	90581272	12	2	rs2813763
		1:101664634:C:T	rs34792655	1	101664634	5.751e-06	101664634	101667285	2	1	rs34792655
		6:35969893:C:T	rs76126496	6	35969893	8.822e-06	35932066	36076934	33	11	rs76126496
		7:30621294:C:T	rs116869401	7	30621294	7.631e-06	29738004	30688550	5	2	rs116869401
		8:12773799:A:G	rs73542846	8	12773799	9.124e-06	12741688	12821944	15	2	rs73542846
		13:44294023:C:T	rs7995281	13	44294023	1.804e-06	44294023	44363863	2	1	rs7995281
		16:25194487:A:G	rs142035197	16	25194487	7.66e-07	25154670	25194487	6	1	rs142035197
		19:34466890:G:T	rs113426084	19	34466890	7.916e-06	34460934	34565576	29	16	rs113426084
		21:20854916:C:T	rs141217700	21	20854916	6.391e-06	20854916	20854916	1	1	rs141217700
	White	3:45154868:A:G	rs4683045	3	45154868	2.553e-06	45154868	45163455	4	1	rs4683045
		8:40185677:A:C	rs210658	8	40185677	7.607e-07	40181632	40185677	2	2	rs210658
		13:82173143:A:G	rs2329195	13	82173143	7.251e-06	82138619	82183178	36	14	rs2329195
		14:78760515:C:T	rs8003935	14	78760515	6.606e-06	78760515	78761241	2	1	rs8003935
		15:97253481:C:T	rs6496183	15	97253481	2.714e-07	97247014	97259985	6	2	rs6496183
		19:8326772:C:T	rs76022690	19	8326772	5.937e-06	8322561	8328793	5	2	rs76022690
	Hispanic	2:109889908:G:T	rs58938721	2	109889908	6.124e-06	109767696	109960155	6	4	rs58938721
		4:101378195:A:G	rs111374618	4	101378195	6.638e-06	101258565	101462727	82	59	rs111374618
		7:22489357:C:T	rs62447135	7	22489357	8.809e-06	22485168	22489357	2	1	rs62447135
		8:56627279:A:G	rs141531650	8	56627279	8.367e-06	56627279	56627279	1	1	rs141531650
		8:116270036:A:G	rs140661484	8	116270036	4.292e-06	116244646	116367951	17	10	rs140661484
		9:15510478:A:G	rs7034812	9	15510478	7.146e-06	15387709	15540311	87	47	rs7034812
		10:94543643:A:T	rs112273702	10	94543643	6.774e-06	94543643	94554636	2	1	rs112273702
		10:100049599:A:G	rs79055798	10	100049599	8.862e-07	100049599	100057146	3	1	rs79055798
		10:112133326:A:T	rs72830485	10	112133326	3.998e-06	112133326	112270781	2	1	rs72830485
		11:24161578:A:C	rs115331257	11	24161578	8.159e-06	23166747	24507480	83	2	rs115331257
		12:114050707:A:C	rs11066640	12	114050707	4.824e-06	114040878	114081768	13	6	rs11066640
		15:25109182:A:T	rs8024183	15	25109182	1.752e-06	25109182	25109260	2	1	rs8024183
		15:89365860:C:G	rs28616693	15	89365860	7.45e-06	89342364	89367654	24	10	rs28616693
		16:8464372:A:G	rs1528343	16	8464372	2.121e-08	8457227	8508311	62	41	rs1528343
		16:51447663:A:G	rs60982518	16	51447663	6.691e-06	51439034	51450146	4	2	rs60982518
		16:74877180:A:G	rs78128043	16	74877180	8.205e-06	74877180	74877180	1	1	rs78128043
		17:33030235:A:G	rs111325156	17	33030235	1.276e-06	33009415	33065779	4	2	rs111325156
		18:19728806:A:C	rs62092220	18	19728806	4.307e-06	19728805	19728806	2	2	rs62092220
		19:57079083:C:T	rs62124111	19	57079083	3.501e-06	57079083	57104563	15	9	rs62124111
		20:16956890:A:T	rs111582249	20	16956890	9.386e-06	16919125	16956890	2	2	rs111582249
Posterior ILAS	Asian	3:111781467:C:T	rs73856305	3	111781467	2.999e-06	111730021	111805594	175	159	rs73856305
		4:19951770:G:T	rs371793406	4	19951770	4.739e-06	19951770	19951770	1	1	rs371793406
		5:176753758:A:G	rs539205478	5	176753758	5.104e-06	176753758	176781209	31	29	rs539205478
		8:19984842:A:T	rs78546497	8	19984842	7.43e-06	19984842	19984842	1	1	rs78546497
		8:66929360:C:T	rs73237302	8	66929360	1.927e-06	66785045	66960366	142	116	rs73237302
		13:110376826:C:T	rs74824549	13	110376826	9.258e-06	110359289	110393950	30	6	rs74824549
	African American	1:1403772:A:G	rs144333159	1	1403772	9.579e-06	1403772	1403772	1	1	rs144333159
		2:149365359:A:G	rs73965593	2	149365359	8.538e-06	149365359	149365359	1	1	rs73965593
		3:117377296:A:G	rs74516256	3	117377296	6.295e-06	117103865	117420006	3	1	rs74516256
		6:35969893:C:T	rs76126496	6	35969893	4.069e-06	35932066	36076934	33	12	rs76126496
		10:57381308:A:G	rs116528678	10	57381308	2.119e-06	57236055	57381308	11	1	rs116528678
		19:34466890:G:T	rs113426084	19	34466890	7.191e-07	34460934	34565576	29	16	rs113426084
	White	1:205630893:A:G	rs3761916	1	205630893	8.065e-07	205630893	205639045	7	7	rs3761916
		7:112085346:C:T	rs62474579	7	112085346	4.409e-06	112085342	112085346	2	1	rs62474579
		8:88016800:A:G	rs1540836	8	88016800	6.444e-06	88016800	88054685	14	8	rs1540836
		11:112211380:C:G	rs4937291	11	112211380	1.101e-06	112203992	112214091	9	4	rs4937291
		11:113195595:A:G	rs948178	11	113195595	1.009e-06	113163267	113195595	9	6	rs948178
		13:81008109:C:T	rs2149909	13	81008109	9.986e-06	80955963	81158095	96	22	rs2149909
		17:7386279:C:T	rs7219992	17	7386279	5.743e-06	7350050	7437665	92	41	rs7219992
		20:46307138:A:T	rs6018635	20	46307138	2.903e-06	46292149	46321795	9	5	rs6018635
	Hispanic	1:9476326:A:G	rs143061978	1	9476326	7.971e-06	9476326	9476326	1	1	rs143061978
		1:57565437:A:G	rs490765	1	57565437	9.575e-06	57545822	57565437	2	2	rs490765
		2:146058877:C:T	rs75287887	2	146058877	1.148e-06	146058877	146211958	2	2	rs75287887
		3:832589:A:G	rs7620488	3	832589	5.802e-07	832589	909038	39	6	rs7620488
		3:109256109:C:T	rs150582783	3	109256109	9.586e-06	109121008	109521084	61	2	rs150582783
		6:22234802:C:G	rs141491390	6	22234802	2.522e-06	22222647	22256893	10	5	rs141491390
		6:47303536:A:C	rs9369673	6	47303536	5.073e-07	47303536	47303536	1	1	rs9369673
		7:8297677:A:G	rs75656729	7	8297677	8.542e-07	8279970	8302171	18	14	rs75656729
		7:12068003:C:T	rs115393312	7	12068003	6.38e-06	12057758	12104897	7	4	rs115393312
		8:87546861:C:T	rs117990023	8	87546861	8.212e-06	87346900	87546861	13	10	rs117990023
		8:93577788:C:T	rs60855372	8	93577788	5.69e-06	92723535	94298419	76	6	rs60855372
		8:102896593:A:G	rs114285245	8	102896593	4.068e-06	102784567	102943166	64	36	rs114285245
		9:97677498:C:T	rs62579047	9	97677498	4.578e-06	97564689	98116873	8	1	rs62579047
		12:5352754:A:C	rs16933305	12	5352754	5.903e-06	5352754	5352754	1	1	rs16933305
		12:129172288:C:T	rs7302662	12	129172288	9.55e-06	129172288	129172288	1	1	rs7302662
		13:32992549:C:T	rs11842757	13	32992549	8.474e-07	32992549	33376636	7	2	rs11842757
		14:58429028:A:C	rs151182296	14	58429028	7.006e-07	58429028	58429028	1	1	rs151182296
		15:32806454:C:T	rs565012951	15	32806454	4.646e-06	32806454	32988380	3	1	rs565012951
		16:66489260:A:C	rs4783594	16	66489260	1.963e-06	66460653	67015786	15	9	rs4783594
		17:2307972:A:C	rs62067051	17	2307972	9.237e-06	2307972	2533847	5	1	rs62067051
		19:14007463:A:G	rs9749328	19	14007463	2.139e-06	13997114	14007463	2	1	rs9749328
		20:12728035:C:G	rs188268849	20	12728035	4.111e-06	12728035	12728035	1	1	rs188268849
		21:23404716:A:C	rs56358832	21	23404716	6.472e-06	23389603	23533402	7	5	rs56358832
		22:18397598:C:T	rs77070084	22	18397598	9.788e-06	17552584	19374182	12	1	rs77070084
		22:28296928:A:G	rs141874957	22	28296928	8.03e-07	28296928	28296928	1	1	rs141874957

### Sheet: Table 3 MAGMA Gene-Set Analysis
Asymptomatic ILAS	Race/Ethnicity	Gene Set	N genes	Beta	Beta STD	SE	P	Pbon
Global ILAS	Asian	BIOCARTA_IL10_PATHWAY	13	0.80724	0.021111	0.20553	4.3069e-05	0.732561
		GOBP_MALATE_METABOLIC_PROCESS	9	0.92764	0.020187	0.24445	7.4161e-05	1
		WP_INTEGRATED_CANCER_PATHWAY	44	0.43786	0.021049	0.11883	0.0001148	1
		GOBP_AUTOPHAGOSOME_MATURATION	58	0.35864	0.019787	0.098075	0.00012811	1
		GOBP_REGULATION_OF_CELL_CYCLE_G2_M_PHASE_TRANSITION	104	0.30219	0.022299	0.084373	0.00017128	1
		GOBP_RNA_3_END_PROCESSING	96	0.28559	0.020252	0.080001	0.00017909	1
		GOMF_HISTONE_ARGININE_N_METHYLTRANSFERASE_ACTIVITY	8	0.91824	0.01884	0.26355	0.00024755	1
		GOBP_CELL_CYCLE_G2_M_PHASE_TRANSITION	143	0.24601	0.021265	0.071346	0.00028294	1
		GOMF_MALATE_DEHYDROGENASE_ACTIVITY	8	0.88205	0.018098	0.25582	0.0002831	1
		LUI_THYROID_CANCER_CLUSTER_5	15	0.69917	0.01964	0.20605	0.00034631	1
	African American	GOMF_GLUCOSE_SODIUM_SYMPORTER_ACTIVITY	7	1.4486	0.027779	0.35332	2.0755e-05	0.353022
		GOBP_DOUBLE_STRAND_BREAK_REPAIR_VIA_SYNTHESIS_DEPENDENT_STRAND_ANNEALING	8	0.84852	0.017395	0.22279	7.0105e-05	1
		MUNSHI_MULTIPLE_MYELOMA_DN	9	0.88127	0.019162	0.23752	0.00010383	1
		GOBP_CLEAVAGE_FURROW_FORMATION	7	1.2121	0.023245	0.33387	0.00014178	1
		GOBP_NEGATIVE_REGULATION_OF_EXCITATORY_POSTSYNAPTIC_POTENTIAL	8	1.0443	0.021409	0.29325	0.00018512	1
		REACTOME_RHO_GTPASES_ACTIVATE_ROCKS	19	0.6562	0.020726	0.18497	0.00019493	1
		LI_LUNG_CANCER	40	0.41685	0.019093	0.11884	0.00022652	1
		GOCC_NUCLEAR_PORE_OUTER_RING	9	0.71431	0.015532	0.20606	0.00026425	1
		REACTOME_SUMOYLATION_OF_DNA_REPLICATION_PROTEINS	44	0.37078	0.01781	0.1082	0.00030613	1
		GOMF_MHC_CLASS_IB_RECEPTOR_ACTIVITY	6	1.1167	0.019827	0.32733	0.00032368	1
	White	GOBP_NEGATIVE_REGULATION_OF_MYELOID_CELL_APOPTOTIC_PROCESS	17	0.66393	0.019757	0.15204	6.3391e-06	0.107822
		GOCC_COMMITMENT_COMPLEX	5	1.4155	0.022851	0.33186	1.003e-05	0.17059
		GOBP_REGULATION_OF_MUSCLE_HYPERTROPHY	56	0.37323	0.020137	0.088582	1.2644e-05	0.215037
		GOCC_U2AF_COMPLEX	4	1.3242	0.01912	0.31903	1.6656e-05	0.283252
		GOMF_PRE_MRNA_3_SPLICE_SITE_BINDING	4	0.94791	0.013687	0.23713	3.2167e-05	0.547
		GOBP_MUSCLE_HYPERTROPHY	84	0.28648	0.018917	0.07334	4.7063e-05	0.800259
		GOBP_MYELOID_CELL_APOPTOTIC_PROCESS	36	0.36309	0.015715	0.097203	9.4053e-05	1
		KEGG_PEROXISOME	76	0.23629	0.014844	0.066027	0.00017311	1
		GOBP_REGULATION_OF_ANAPHASE_PROMOTING_COMPLEX_DEPENDENT_CATABOLIC_PROCESS	5	0.90841	0.014665	0.25676	0.00020214	1
		GOMF_PROTEASOME_BINDING	17	0.53194	0.015829	0.15149	0.0002235	1
	Hispanic	REACTOME_NCAM1_INTERACTIONS	26	0.82662	0.036156	0.183	3.1632e-06	0.0533885
		GOBP_NEGATIVE_REGULATION_OF_IMMUNOGLOBULIN_PRODUCTION	6	1.01	0.021238	0.25914	4.8833e-05	0.824155
		BIOCARTA_PRC2_PATHWAY	10	0.78541	0.021318	0.2111	9.9852e-05	1
		REACTOME_DISASSEMBLY_OF_THE_DESTRUCTION_COMPLEX_AND_RECRUITMENT_OF_AXIN_TO_THE_MEMBRANE	19	0.68491	0.025616	0.18676	0.00012302	1
		REACTOME_RIP_MEDIATED_NFKB_ACTIVATION_VIA_ZBP1	14	0.75809	0.024342	0.21374	0.0001957	1
		WP_NODLIKE_RECEPTOR_NLR_SIGNALING_PATHWAY	7	0.99904	0.02269	0.28738	0.00025501	1
		GAZIN_EPIGENETIC_SILENCING_BY_KRAS	21	0.56985	0.022405	0.16798	0.00034745	1
		DACOSTA_LOW_DOSE_UV_RESPONSE_VIA_ERCC3_XPCS_UP	8	1.024	0.024862	0.30424	0.00038262	1
		GOBP_POSITIVE_REGULATION_OF_ACROSOME_REACTION	6	1.1554	0.024295	0.34706	0.00043703	1
		GOCC_PROTEIN_PHOSPHATASE_TYPE_1_COMPLEX	14	0.73153	0.02349	0.21993	0.00044138	1
Anterior ILAS	Asian	GOBP_PROTON_TRANSPORTING_V_TYPE_ATPASE_COMPLEX_ASSEMBLY	7	1.3256	0.025465	0.30003	5.0084e-06	0.0851879
		GOBP_VACUOLAR_PROTON_TRANSPORTING_V_TYPE_ATPASE_COMPLEX_ASSEMBLY	5	1.4885	0.024169	0.34643	8.7159e-06	0.14824
		GOMF_CAMP_RESPONSE_ELEMENT_BINDING	12	0.93479	0.023509	0.22568	1.7297e-05	0.29417
		GOBP_REGULATION_OF_CELL_CYCLE_G2_M_PHASE_TRANSITION	104	0.32809	0.024232	0.08248	3.4927e-05	0.593969
		GOBP_ENGULFMENT_OF_APOPTOTIC_CELL	14	0.90017	0.024451	0.22787	3.918e-05	0.666256
		GOBP_DNA_STRAND_ELONGATION	36	0.46089	0.020063	0.12159	7.544e-05	1
		REACTOME_RNA_POLYMERASE_II_TRANSCRIPTION	1277	0.090302	0.022632	0.02399	8.3863e-05	1
		REACTOME_MAPK_FAMILY_SIGNALING_CASCADES	310	0.16956	0.021503	0.046337	0.00012688	1
		ABRAMSON_INTERACT_WITH_AIRE	42	0.43406	0.020406	0.11975	0.00014514	1
		REACTOME_SUMOYLATION_OF_DNA_METHYLATION_PROTEINS	14	0.69219	0.018802	0.19113	0.00014688	1
	African American	REACTOME_TRANSCRIPTIONAL_REGULATION_BY_SMALL_RNAS	71	0.3834	0.023379	0.08926	8.768e-06	0.149135
		GOMF_PEPTIDASE_ACTIVITY	561	0.1366	0.02311	0.034325	3.4642e-05	0.589191
		GOBP_NEURON_APOPTOTIC_PROCESS	239	0.18081	0.020138	0.050728	0.00018296	1
		GOBP_MITOCHONDRION_DISTRIBUTION	15	0.75013	0.021056	0.21053	0.00018374	1
		GOMF_ENDOPEPTIDASE_ACTIVITY	387	0.14832	0.020939	0.042637	0.00025249	1
		GOBP_REGULATION_OF_CELL_CYCLE_G2_M_PHASE_TRANSITION	106	0.23445	0.017452	0.068155	0.00029158	1
		REACTOME_TRANSPORT_OF_MATURE_MRNAS_DERIVED_FROM_INTRONLESS_TRANSCRIPTS	42	0.37952	0.017813	0.11078	0.00030727	1
		LI_INDUCED_T_TO_NATURAL_KILLER_DN	129	0.24058	0.019744	0.070299	0.00031116	1
		GOMF_FOUR_WAY_JUNCTION_HELICASE_ACTIVITY	6	0.91415	0.016233	0.27158	0.00038204	1
		GOMF_DNA_SECONDARY_STRUCTURE_BINDING	33	0.42958	0.017877	0.12774	0.00038641	1
	White	LEE_TARGETS_OF_PTCH1_AND_SUFU_UP	57	0.33056	0.017993	0.083039	3.4481e-05	0.586487
		GOCC_ASYMMETRIC_GLUTAMATERGIC_EXCITATORY_SYNAPSE	13	0.71639	0.018644	0.18525	5.5279e-05	0.940185
		GOMF_DAMAGED_DNA_BINDING	71	0.2816	0.017101	0.072844	5.5586e-05	0.945351
		CHANG_IMMORTALIZED_BY_HPV31_UP	66	0.29194	0.017095	0.076961	7.4577e-05	1
		GOBP_NEGATIVE_REGULATION_OF_MYELOID_CELL_APOPTOTIC_PROCESS	17	0.57724	0.017177	0.15256	7.7563e-05	1
		MANN_RESPONSE_TO_AMIFOSTINE_UP	19	0.54822	0.017246	0.1473	9.9245e-05	1
		GOCC_COMMITMENT_COMPLEX	5	1.2259	0.01979	0.33435	0.00012331	1
		GOCC_U2AF_COMPLEX	4	1.1765	0.016987	0.32141	0.00012634	1
		REACTOME_RAB_GEFS_EXCHANGE_GTP_FOR_GDP_ON_RABS	83	0.23528	0.015443	0.064467	0.00013175	1
		GOCC_TRAPP_COMPLEX	16	0.53308	0.01539	0.15035	0.00019633	1
	Hispanic	GOBP_POSITIVE_REGULATION_OF_IMMATURE_T_CELL_PROLIFERATION	4	2.097	0.036058	0.40716	1.3203e-07	0.00222787
		GOBP_IMMATURE_T_CELL_PROLIFERATION	9	1.1827	0.030498	0.25576	1.9003e-06	0.0320638
		ZHAN_EARLY_DIFFERENTIATION_GENES_UP	4	1.8907	0.032511	0.42576	4.5199e-06	0.0762598
		GOBP_NEGATIVE_REGULATION_OF_PLASMA_MEMBRANE_BOUNDED_CELL_PROJECTION_ASSEMBLY	29	0.58864	0.027228	0.14838	3.6593e-05	0.617361
		GOCC_LAMELLIPODIUM_MEMBRANE	15	0.7967	0.026518	0.20282	4.3035e-05	0.726
		REACTOME_NCAM1_INTERACTIONS	26	0.71989	0.031533	0.18365	4.4524e-05	0.751075
		GOCC_SIGNAL_RECOGNITION_PARTICLE	3	1.7941	0.026718	0.46308	5.3733e-05	0.906368
		GOMF_7S_RNA_BINDING	3	1.7941	0.026718	0.46308	5.3733e-05	0.906368
		VALK_AML_CLUSTER_1	18	0.72304	0.02636	0.20795	0.00025434	1
		GOCC_CAMP_DEPENDENT_PROTEIN_KINASE_COMPLEX	5	1.1357	0.021832	0.32718	0.00026005	1
Posterior ILAS	Asian	GOMF_L_ORNITHINE_TRANSMEMBRANE_TRANSPORTER_ACTIVITY	4	1.7577	0.025839	0.4287	2.0755e-05	0.353001
		GOBP_ORNITHINE_TRANSPORT	5	1.5777	0.025929	0.38881	2.4896e-05	0.423406
		REACTOME_DNA_DAMAGE_RECOGNITION_IN_GG_NER	36	0.46846	0.020642	0.12216	6.3081e-05	1
		RHEIN_ALL_GLUCOCORTICOID_THERAPY_DN	328	0.16708	0.022046	0.0454	0.00011687	1
		GOMF_G_QUADRUPLEX_RNA_BINDING	5	1.2156	0.019979	0.33908	0.000169	1
		GOBP_NEGATIVE_REGULATION_OF_TRIGLYCERIDE_CATABOLIC_PROCESS	5	1.8113	0.029769	0.5287	0.0003071	1
		WP_COMPLEMENT_ACTIVATION	21	0.61625	0.020747	0.18002	0.00031018	1
		GOMF_L_LYSINE_TRANSMEMBRANE_TRANSPORTER_ACTIVITY	7	1.1195	0.021768	0.33929	0.00048556	1
		REACTOME_FORMATION_OF_TC_NER_PRE_INCISION_COMPLEX	51	0.31074	0.01629	0.095072	0.00054172	1
		GOBP_DEVELOPMENTAL_CELL_GROWTH	206	0.1966	0.020626	0.060211	0.00054819	1
	African American	GOBP_DOUBLE_STRAND_BREAK_REPAIR_VIA_SYNTHESIS_DEPENDENT_STRAND_ANNEALING	8	1.0673	0.021885	0.23644	3.2011e-06	0.0544475
		GOBP_RETINAL_CELL_PROGRAMMED_CELL_DEATH	6	1.3634	0.024213	0.33264	2.0854e-05	0.354685
		GOBP_POSITIVE_REGULATION_OF_NMDA_GLUTAMATE_RECEPTOR_ACTIVITY	6	1.2188	0.021645	0.30299	2.8908e-05	0.491638
		GOBP_NITROGEN_UTILIZATION	6	1.1457	0.020347	0.29716	5.7936e-05	0.98526
		PID_ERBB1_INTERNALIZATION_PATHWAY	40	0.42976	0.019689	0.1182	0.00013896	1
		NADERI_BREAST_CANCER_PROGNOSIS_UP	48	0.39848	0.019994	0.1097	0.0001408	1
		MIZUKAMI_HYPOXIA_DN	6	1.2024	0.021354	0.33404	0.00015978	1
		GOBP_REGULATION_OF_NUCLEOTIDE_BIOSYNTHETIC_PROCESS	30	0.48096	0.019087	0.13491	0.00018245	1
		GOMF_POLYOL_TRANSMEMBRANE_TRANSPORTER_ACTIVITY	11	0.85518	0.020561	0.24958	0.0003064	1
		KEGG_GLYCINE_SERINE_AND_THREONINE_METABOLISM	28	0.46268	0.01774	0.13675	0.0003586	1
	White	REACTOME_SARS_COV_1_INFECTION	135	0.24795	0.020728	0.050547	4.7061e-07	0.00800461
		GOBP_CARBOHYDRATE_PHOSPHORYLATION	24	0.47519	0.016798	0.10733	4.8022e-06	0.0816758
		REACTOME_SIGNALING_BY_NODAL	21	0.63636	0.021044	0.14939	1.0285e-05	0.174917
		GOBP_LATE_ENDOSOME_TO_LYSOSOME_TRANSPORT	21	0.64297	0.021263	0.15158	1.1143e-05	0.189498
		GOBP_SPERMINE_METABOLIC_PROCESS	4	1.3313	0.019223	0.31828	1.447e-05	0.246062
		GOBP_NON_LYTIC_VIRAL_RELEASE	14	0.73394	0.019821	0.17788	1.8551e-05	0.315441
		GOBP_SPERMIDINE_METABOLIC_PROCESS	7	0.77271	0.014758	0.19355	3.2865e-05	0.558804
		REACTOME_ACTIVATION_OF_C3_AND_C5	6	0.94694	0.016745	0.23858	3.6232e-05	0.616016
		GOMF_CARBOHYDRATE_KINASE_ACTIVITY	20	0.48743	0.015731	0.12365	4.0566e-05	0.689663
		KIM_RESPONSE_TO_TSA_AND_DECITABINE_UP	114	0.20488	0.015748	0.054693	9.0114e-05	1
	Hispanic	GOBP_NEGATIVE_REGULATION_OF_ACTION_POTENTIAL	2	2.6052	0.031654	0.65861	3.838e-05	0.647778
		GOMF_ACTIN_BINDING	279	0.19025	0.027021	0.050063	7.2659e-05	1
		GOMF_ACTIN_FILAMENT_BINDING	134	0.26611	0.026337	0.073204	0.00013944	1
		WP_NETWORK_MAP_OF_SARSCOV2_SIGNALING_PATHWAY	145	0.24496	0.025209	0.06877	0.00018472	1
		TAKADA_GASTRIC_CANCER_COPY_NUMBER_DN	23	0.66436	0.027353	0.18922	0.00022403	1
		GOMF_ESTROGEN_2_HYDROXYLASE_ACTIVITY	3	1.4936	0.022225	0.43923	0.00033752	1
		MEINHOLD_OVARIAN_CANCER_LOW_GRADE_DN	11	0.71813	0.020457	0.21219	0.00035786	1
		GARGALOVIC_RESPONSE_TO_OXIDIZED_PHOSPHOLIPIDS_TAN_DN	6	1.2427	0.02615	0.36959	0.00038731	1
		PID_TNF_PATHWAY	25	0.52757	0.022644	0.15703	0.00039141	1
		GOCC_PHOTORECEPTOR_OUTER_SEGMENT_MEMBRANE	10	0.81357	0.022098	0.24387	0.00042606	1

### Sheet: Table 4 Mapped Genes
Asymptomatic ILAS	Race/Ethnicity	Gene	Symbol	HUGO	entrezID	chr	start	end	strand	type	pLI	ncRVIS	posMapSNPs	posMapMaxCADD	eqtlMapSNPs	eqtlMapminP	eqtlMapminQ	eqtlMapts	eqtlDirection	ciMap	ciMapts	minGwasP	Genomic Locus	IndSigSNPs
Global ILAS	Asian	ENSG00000125869	LAMP5	LAMP5	24141	20	9495005	9511171	1	protein_coding	3.8365e-08	-0.365081	2	22.6	2	1.61148e-15	6.1371e-13	GTEx/v8/Adipose_Visceral_Omentum:GTEx/v8/Adre-l_Gland:GTEx/v8/Artery_Aorta:GTEx/v8/Artery_Tibial:GTEx/v8/Breast_Mammary_Tissue:GTEx/v8/Lung:GTEx/v8/Ovary:GTEx/v8/Spleen:GTEx/v8/Thyroid:GTEx/v8/Vagi-	+	No	-	2.417e-06	8	rs968746
	African American	-
	White	ENSG00000187416	LHFPL3	LHFPL3	375612	7	103969104	104549001	1	protein_coding	0.795069	-	1	12.75	0	-	-	-	-	No	-	-	3	rs4130477
	Hispanic	ENSG00000021645	NRXN3	NRXN3	9369	14	78708734	80330762	1	protein_coding	0.999856	-0.649548	1	15.82	0	-	-	-	-	No	-	-	8	rs58586783
		ENSG00000111731	C2CD5	C2CD5	9847	12	22601517	22697480	-1	protein_coding	8.69479e-07	-0.491403	1	12.62	0	-	-	-	-	No	-	-	5	rs147239136
		ENSG00000134532	SOX5	SOX5	6660	12	23682440	24103966	-1	protein_coding	0.999399	-0.598077	1	13.29	0	-	-	-	-	No	-	-	5	rs147239136
		ENSG00000140443	IGF1R	IGF1R	3480	15	99192200	99507759	1	protein_coding	0.552974	0.346634	1	16.68	0	-	-	-	-	Yes	Adult_Cortex	4.499e-06	11	rs2175796
		ENSG00000164975	S-PC3	S-PC3	6619	9	15422702	15465951	1	protein_coding	5.53901e-05	1.45674	1	15.64	0	-	-	-	-	No	-	0.0002568	3	rs7034812
		ENSG00000164985	PSIP1	PSIP1	11168	9	15464064	15511017	-1	protein_coding	0.94635	0.382466	1	15.64	0	-	-	-	-	No	-	0.0002568	3	rs7034812
Anterior ILAS	Asian	ENSG00000143006	DMRTB1	DMRTB1	63948	1	53925072	53933161	1	protein_coding	0.589037	-0.526186	0	0	1	6.98665e-09	2.66111e-16	GTEx/v8/Thyroid	+	No	-	0.006531	1	rs1288594
		ENSG00000162849	KIF26B	KIF26B	55083	1	245318287	245872733	1	protein_coding	0.999988	0.252895	1	14.58	0	-	-	-	-	No	-	2.44e-06	2	rs12562285
	African American	ENSG00000112053	SLC26A8	SLC26A8	116369	6	35911291	35992645	-1	protein_coding	7.64803e-08	-0.443472	1	12.71	1	2.75204e-12	4.25418e-15	GTEx/v8/Brain_Anterior_cingulate_cortex_BA24:GTEx/v8/Brain_Cerebellar_Hemisphere:GTEx/v8/Brain_Cerebellum:GTEx/v8/Brain_Cortex:GTEx/v8/Brain_Frontal_Cortex_BA9:GTEx/v8/Brain_Hypothalamus:GTEx/v8/Brain_Nucleus_accumbens_basal_ganglia:GTEx/v8/Brain_Putamen_basal_ganglia:GTEx/v8/Pituitary	-	No	-	-	4	rs76126496
		ENSG00000156711	MAPK13	MAPK13	5603	6	36095586	36107842	1	protein_coding	5.4835e-07	-	0	0	1	9.46846e-05	2.91395e-33	GTEx/v8/Brain_Cerebellum	-	No	-	-	4	rs76126496
	White	ENSG00000163814	CDCP1	CDCP1	64866	3	45123770	45187914	-1	protein_coding	0.0211525	1.80557	1	12.42	0	-	-	-	-	No	-	-	1	rs4683045
		ENSG00000173578	XCR1	XCR1	2829	3	46058516	46069234	-1	protein_coding	0.0978542	-0.145183	0	0	1	7.401e-05	0.00269861	GTEx/v8/Esophagus_Gastroesophageal_Junction	-	No	-	-	1	rs4683045
		ENSG00000196653	ZNF502	ZNF502	91392	3	44754135	44765323	1	protein_coding	1.40777e-05	0.252899	0	0	1	1.34826e-05	5.01969e-08	GTEx/v8/Liver	-	No	-	-	1	rs4683045
	Hispanic	ENSG00000164975	S-PC3	S-PC3	6619	9	15422702	15465951	1	protein_coding	5.53901e-05	1.45674	1	15.64	0	-	-	-	-	No	-	6.166e-05	6	rs7034812
		ENSG00000164985	PSIP1	PSIP1	11168	9	15464064	15511017	-1	protein_coding	0.94635	0.382466	1	15.64	0	-	-	-	-	No	-	6.166e-05	6	rs7034812
Posterior ILAS	Asian	ENSG00000131187	F12	F12	2161	5	176829141	176836577	-1	protein_coding	3.46473e-06	-0.0799569	0	0	0	-	-	-	-	Yes	Adult_Cortex	0.000151	3	rs539205478
		ENSG00000131188	PRR7	PRR7	80758	5	176873446	176883283	1	protein_coding	0.724989	-	0	0	0	-	-	-	-	Yes	Adult_Cortex	0.000151	3	rs539205478
		ENSG00000138459	SLC35A5	SLC35A5	55032	3	112280556	112304424	1	protein_coding	0.00141225	0.61419	0	0	1	2.94298e-05	4.62347e-11	GTEx/v8/Testis	-	No	-	1.478e-05	1	rs73853298
		ENSG00000147570	D-JC5B	D-JC5B	85479	8	66933795	67012751	1	protein_coding	0.00967758	-0.163566	1	15.89	2	0.000172002	0.018174	GTEx/v8/Muscle_Skeletal	+	No	-	6.942e-06	5	rs73237302;rs7463565
		ENSG00000160867	FGFR4	FGFR4	2264	5	176513887	176525145	1	protein_coding	1.30017e-06	-	0	0	1	9.1329e-07	2.05806e-105	GTEx/v8/Brain_Frontal_Cortex_BA9:GTEx/v8/Nerve_Tibial:GTEx/v8/Skin_Not_Sun_Exposed_Suprapubic:GTEx/v8/Skin_Sun_Exposed_Lower_leg	-	No	-	0.000151	3	rs539205478
		ENSG00000169220	RGS14	RGS14	10636	5	176784838	176799602	1	protein_coding	0.0231116	-0.222178	1	14.13	1	1.3515e-24	2.71201e-86	GTEx/v8/Adipose_Subcutaneous:GTEx/v8/Adre-l_Gland:GTEx/v8/Artery_Aorta:GTEx/v8/Artery_Tibial:GTEx/v8/Brain_Cerebellum:GTEx/v8/Brain_Cortex:GTEx/v8/Brain_Frontal_Cortex_BA9:GTEx/v8/Breast_Mammary_Tissue:GTEx/v8/Colon_Transverse:GTEx/v8/Esophagus_Gastroesophageal_Junction:GTEx/v8/Esophagus_Mucosa:GTEx/v8/Esophagus_Muscularis:GTEx/v8/Heart_Atrial_Appendage:GTEx/v8/Heart_Left_Ventricle:GTEx/v8/Lung:G…	-	No	-	0.000151	3	rs539205478
		ENSG00000169223	LMAN2	LMAN2	10960	5	176758563	176778853	-1	protein_coding	0.0500443	-0.155926	1	14.13	1	1.29463e-09	8.34874e-07	GTEx/v8/Whole_Blood:GTEx/v8/Artery_Tibial	+	No	-	0.000151	3	rs539205478
		ENSG00000169228	RAB24	RAB24	53917	5	176728199	176730745	-1	protein_coding	0.725032	-	0	0	1	9.30562e-08	2.10967e-18	GTEx/v8/Artery_Tibial:GTEx/v8/Colon_Sigmoid	-	No	-	0.000151	3	rs539205478
		ENSG00000176040	TMPRSS7	TMPRSS7	344805	3	111753690	111800116	1	protein_coding	6.09046e-15	0.656427	1	19.23	0	-	-	-	-	No	-	1.478e-05	1	rs73853298
		ENSG00000198055	GRK6	GRK6	2870	5	176830205	176869902	1	protein_coding	0.248841	-0.465379	0	0	0	-	-	-	-	Yes	Adult_Cortex	0.000151	3	rs539205478
		ENSG00000205268	PDE7A	PDE7A	5150	8	66629745	66754557	-1	protein_coding	0.192058	-0.917954	0	0	5	2.90085e-07	2.46589e-08	GTEx/v8/Esophagus_Mucosa:GTEx/v8/Stomach:GTEx/v8/Thyroid	+	Yes	Adult_Cortex	6.942e-06	5	rs73237302;rs7463565
		ENSG00000213347	MXD3	MXD3	83463	5	176728462	176739758	-1	protein_coding	0.00156993	-	0	0	1	1.17555e-12	1.01665e-35	GTEx/v8/Adipose_Subcutaneous:GTEx/v8/Adipose_Visceral_Omentum:GTEx/v8/Whole_Blood:GTEx/v8/Artery_Aorta:GTEx/v8/Brain_Nucleus_accumbens_basal_ganglia:GTEx/v8/Colon_Sigmoid:GTEx/v8/Colon_Transverse:GTEx/v8/Esophagus_Mucosa:GTEx/v8/Esophagus_Muscularis:GTEx/v8/Heart_Atrial_Appendage:GTEx/v8/Muscle_Skeletal:GTEx/v8/Nerve_Tibial:GTEx/v8/Pituitary:GTEx/v8/Skin_Not_Sun_Exposed_Suprapubic:GTEx/v8/Skin_Su…	-	No	-	0.000151	3	rs539205478
	African American	ENSG00000112053	SLC26A8	SLC26A8	116369	6	35911291	35992645	-1	protein_coding	7.64803e-08	-0.443472	1	12.71	1	2.75204e-12	4.25418e-15	GTEx/v8/Brain_Anterior_cingulate_cortex_BA24:GTEx/v8/Brain_Cerebellar_Hemisphere:GTEx/v8/Brain_Cerebellum:GTEx/v8/Brain_Cortex:GTEx/v8/Brain_Frontal_Cortex_BA9:GTEx/v8/Brain_Hypothalamus:GTEx/v8/Brain_Nucleus_accumbens_basal_ganglia:GTEx/v8/Brain_Putamen_basal_ganglia:GTEx/v8/Pituitary	-	No	-	-	4	rs76126496
		ENSG00000156711	MAPK13	MAPK13	5603	6	36095586	36107842	1	protein_coding	5.4835e-07	-	0	0	1	9.46846e-05	2.91395e-33	GTEx/v8/Brain_Cerebellum	-	No	-	-	4	rs76126496
	White	ENSG00000129214	SHBG	SHBG	6462	17	7517382	7536700	1	protein_coding	0.000188842	0.23975	0	0	0	-	-	-	-	Yes	Adult_Cortex	5.743e-06	7	rs7219992
		ENSG00000129245	FXR2	FXR2	9513	17	7494548	7518189	-1	protein_coding	0.99977	-	0	0	0	-	-	-	-	Yes	Adult_Cortex	5.743e-06	7	rs7219992
		ENSG00000161955	TNFSF13	TNFSF13	8741	17	7461609	7464925	1	protein_coding	0.877768	-0.927189	0	0	5	6.18394e-16	1.63425e-19	GTEx/v8/Muscle_Skeletal:GTEx/v8/Cells_Cultured_fibroblasts	-	No	-	5.743e-06	7	rs7219992
		ENSG00000161956	SENP3	SENP3	26168	17	7465192	7475287	1	protein_coding	0.995995	-	0	0	5	3.13572e-07	1.69881e-08	GTEx/v8/Muscle_Skeletal:GTEx/v8/Testis	+	No	-	5.743e-06	7	rs7219992
		ENSG00000161958	FGF11	FGF11	2256	17	7341592	7348256	1	protein_coding	0.0681958	-0.0904517	0	0	5	3.1831e-32	1.62268e-33	GTEx/v8/Brain_Amygdala:GTEx/v8/Muscle_Skeletal:GTEx/v8/Thyroid	+	No	-	5.743e-06	7	rs7219992
		ENSG00000170175	CHRNB1	CHRNB1	1140	17	7348380	7361026	1	protein_coding	4.3363e-06	-0.37326	0	0	5	3.80759e-26	5.49412e-80	GTEx/v8/Adipose_Subcutaneous:GTEx/v8/Adipose_Visceral_Omentum:GTEx/v8/Adre-l_Gland:GTEx/v8/Whole_Blood:GTEx/v8/Artery_Aorta:GTEx/v8/Artery_Coro-ry:GTEx/v8/Artery_Tibial:GTEx/v8/Brain_Caudate_basal_ganglia:GTEx/v8/Brain_Cerebellar_Hemisphere:GTEx/v8/Brain_Cerebellum:GTEx/v8/Brain_Cortex:GTEx/v8/Brain_Frontal_Cortex_BA9:GTEx/v8/Brain_Hippocampus:GTEx/v8/Brain_Hypothalamus:GTEx/v8/Brain_Nucleus_accu…	+	No	-	5.743e-06	7	rs7219992
		ENSG00000174282	ZBTB4	ZBTB4	57659	17	7362685	7387582	-1	protein_coding	0.99849	-0.565704	5	38	5	4.48065e-17	4.74919e-13	GTEx/v8/Artery_Aorta:GTEx/v8/Artery_Tibial:GTEx/v8/Esophagus_Mucosa:GTEx/v8/Esophagus_Muscularis:GTEx/v8/Heart_Atrial_Appendage:GTEx/v8/Muscle_Skeletal:GTEx/v8/Nerve_Tibial:GTEx/v8/Skin_Sun_Exposed_Lower_leg	+	No	-	5.743e-06	7	rs7219992
		ENSG00000181222	POLR2A	POLR2A	5430	17	7387685	7417933	1	protein_coding	1	0.931618	5	38	0	-	-	-	-	No	-	5.743e-06	7	rs7219992
		ENSG00000181284	TMEM102	TMEM102	284114	17	7338762	7340998	1	protein_coding	-	0.0166729	0	0	5	6.82904e-17	6.49197e-15	GTEx/v8/Muscle_Skeletal	-	No	-	5.743e-06	7	rs7219992
		ENSG00000182224	CYB5D1	CYB5D1	124637	17	7761064	7765600	1	protein_coding	4.5752e-05	-1.96605	0	0	3	4.55404e-05	0.0291292	GTEx/v8/Thyroid	-	No	-	5.743e-06	7	rs7219992
		ENSG00000214999	AC129492.6	-	-	17	7982800	7984883	1	protein_coding	0.788053	-	0	0	2	7.15147e-06	0.0183756	GTEx/v8/Uterus	+	No	-	0.006823	7	rs7219992
		ENSG00000239697	TNFSF12	TNFSF12	407977	17	7452208	7464925	1	protein_coding	0.997954	-0.448531	0	0	5	7.2488e-06	2.32054e-54	GTEx/v8/Adipose_Subcutaneous:GTEx/v8/Artery_Tibial:GTEx/v8/Cells_Cultured_fibroblasts	+	No	-	5.743e-06	7	rs7219992
		ENSG00000259224	SLC35G6	SLC35G6	643664	17	7384721	7386383	1	protein_coding	0.000990015	0.39034	5	38	5	1.04169e-10	8.29218e-08	GTEx/v8/Brain_Caudate_basal_ganglia:GTEx/v8/Esophagus_Mucosa:GTEx/v8/Muscle_Skeletal:GTEx/v8/Pituitary:GTEx/v8/Cells_Cultured_fibroblasts:GTEx/v8/Testis	-	No	-	5.743e-06	7	rs7219992
		ENSG00000268503	AC007421.1	-	-	17	7517264	7517427	1	protein_coding	-	-	0	0	0	-	-	-	-	Yes	Adult_Cortex	5.743e-06	7	rs7219992
	Hispanic	ENSG00000040531	CTNS	CTNS	1497	17	3539762	3564836	1	protein_coding	0.034122	3.05431	0	0	0	-	-	-	-	Yes	Adult_Cortex	-	20	rs62067051
		ENSG00000079102	RUNX1T1	RUNX1T1	862	8	92967203	93115514	-1	protein_coding	0.999122	-0.264651	1	17.51	0	-	-	-	-	Yes	Adult_Cortex	-	11	rs60855372
		ENSG00000104490	NCALD	NCALD	83988	8	102698771	103137135	-1	protein_coding	0.817423	0.20564	1	16.21	0	-	-	-	-	No	-	0.0002494	12	rs114285245
		ENSG00000123124	WWP1	WWP1	11059	8	87354967	87490649	1	protein_coding	0.956844	-0.110741	1	13.77	0	-	-	-	-	No	-	-	10	rs117990023
		ENSG00000141258	SGSM2	SGSM2	9905	17	2240792	2284352	1	protein_coding	5.55963e-08	0.410082	0	0	0	-	-	-	-	Yes	Adult_Cortex	-	20	rs62067051
		ENSG00000166546	BEAN1	BEAN1	146227	16	66461200	66527432	1	protein_coding	-	-0.279902	1	14.17	0	-	-	-	-	No	-	-	19	rs4783594
		ENSG00000167721	TSR1	TSR1	55720	17	2225797	2240801	-1	protein_coding	8.3329e-20	-	0	0	0	-	-	-	-	Yes	Adult_Cortex	-	20	rs62067051
		ENSG00000197417	SHPK	SHPK	23729	17	3511556	3539616	-1	protein_coding	3.97287e-06	0.35313	0	0	0	-	-	-	-	Yes	Adult_Cortex	-	20	rs62067051
		ENSG00000205821	AC006435.1	-	-	17	2310279	2318731	-1	protein_coding	-	-	0	0	0	-	-	-	-	Yes	Adult_Cortex	-	20	rs62067051
		ENSG00000262304	SHPK	-	23729	17	3468738	3539543	-1	protein_coding	-	0.35313	0	0	0	-	-	-	-	Yes	Adult_Cortex	-	20	rs62067051
